# Disease-anchored organ aging clocks enable multi-organ risk profiling from routine labs

**DOI:** 10.64898/2026.11.22.26368688

**Authors:** Chang Shi, Yao Sun, Xiaohao Ruan, Ruofan Shi, Chi Yao, Hantang Zhou, Xiangchuan Xu, Xue Li, Rong Na

## Abstract

Organ clocks estimate the biological age of organs from blood, but current clocks assign tissue-enriched proteins to organs and train on chronological age, which requires proteomics and does not yield organ-specific disease risk. In the UK Biobank, we trained organ clocks on first onset of disease of each organ using routine laboratory tests and froze the coefficients. Under an age label, organ-clock readouts arose equally in size-matched random protein panels; with a disease label, clocks selected their own organ’s proteins and predicted their own organ’s diseases. Defining extreme aging by multiples of disease risk concentrated flags on own-organ disease. Frozen clocks kept organ correspondence in the US NHANES cohort, predicted first onset of own-organ disease in the Japanese JMDC cohort and added more information to clinical risk scores than current organ clocks. Trained once where disease follow-up exists, organ clocks can be used wherever routine laboratory tests are measured.
