## Supplementary Table 1 for "Disease-anchored organ aging clocks enable multi-organ risk profiling from routine labs"

### Sheet: Table 1
Supplementary Table 1 | Organs and diseases of the training labels
organ	label	item	abbrev	disease_key	icd10	sex	note	base_rate_5y_pct_multiomics
adipose	OS-Morb	Obesity	Obesity	obesity	E66	both	first in-patient ICD-10 diagnosis after baseline; baseline cases of any member disease excluded	3.5
adipose	OS-Morb	Type 2 diabetes	T2D	diabetes_t2	E11	both	first in-patient ICD-10 diagnosis after baseline; baseline cases of any member disease excluded	3.5
artery	OS-Morb	Coronary heart disease	CHD	chd	I20, I21, I22, I23, I24, I25	both	first in-patient ICD-10 diagnosis after baseline; baseline cases of any member disease excluded	11.54
artery	OS-Morb	Stroke	Stroke	stroke	I60, I61, I62, I63, I64	both	first in-patient ICD-10 diagnosis after baseline; baseline cases of any member disease excluded	11.54
artery	OS-Morb	Acute myocardial infarction	MI	acute_mi	I21, I22	both	first in-patient ICD-10 diagnosis after baseline; baseline cases of any member disease excluded	11.54
artery	OS-Morb	Hypertension	HTN	hypertension	I10, I11, I12, I13, I15	both	first in-patient ICD-10 diagnosis after baseline; baseline cases of any member disease excluded	11.54
bone	OS-Morb	Osteoporosis	Osteoporosis	osteoporosis	M80, M81	both	first in-patient ICD-10 diagnosis after baseline; baseline cases of any member disease excluded	4.69
bone	OS-Morb	Hip fracture	Hip fracture	hip_fracture	S72	both	first in-patient ICD-10 diagnosis after baseline; baseline cases of any member disease excluded	4.69
bone	OS-Morb	Osteoarthritis	OA	osteoarthritis	M15, M16, M17, M18, M19	both	first in-patient ICD-10 diagnosis after baseline; baseline cases of any member disease excluded	4.69
brain	OS-Morb	Alzheimer's disease	AD	alzheimers	G30, F00	both	first in-patient ICD-10 diagnosis after baseline; baseline cases of any member disease excluded	2.58
brain	OS-Morb	Parkinson's disease	PD	parkinsons	G20	both	first in-patient ICD-10 diagnosis after baseline; baseline cases of any member disease excluded	2.58
brain	OS-Morb	Depression	Depression	depression	F32, F33	both	first in-patient ICD-10 diagnosis after baseline; baseline cases of any member disease excluded	2.58
brain	OS-Morb	Anxiety	Anxiety	anxiety	F40, F41	both	first in-patient ICD-10 diagnosis after baseline; baseline cases of any member disease excluded	2.58
heart	OS-Morb	Heart failure	HF	heart_failure	I50	both	first in-patient ICD-10 diagnosis after baseline; baseline cases of any member disease excluded	4.01
heart	OS-Morb	Coronary heart disease	CHD	chd	I20, I21, I22, I23, I24, I25	both	first in-patient ICD-10 diagnosis after baseline; baseline cases of any member disease excluded	4.01
heart	OS-Morb	Atrial fibrillation	AF	atrial_fib	I48	both	first in-patient ICD-10 diagnosis after baseline; baseline cases of any member disease excluded	4.01
heart	OS-Morb	Acute myocardial infarction	MI	acute_mi	I21, I22	both	first in-patient ICD-10 diagnosis after baseline; baseline cases of any member disease excluded	4.01
immune	OS-Morb	Lymphoma	Lymphoma	lymphoma	C81, C82, C83, C84, C85, C86	both	first in-patient ICD-10 diagnosis after baseline; baseline cases of any member disease excluded	0.19
intestine	OS-Morb	Colorectal cancer	CRC	colon_cancer	C18, C19, C20	both	first in-patient ICD-10 diagnosis after baseline; baseline cases of any member disease excluded	0.34
kidney	OS-Morb	Chronic kidney disease	CKD	ckd	N18	both	first in-patient ICD-10 diagnosis after baseline; baseline cases of any member disease excluded	1.05
kidney	OS-Morb	Gout	Gout	gout	M10	both	first in-patient ICD-10 diagnosis after baseline; baseline cases of any member disease excluded	1.05
liver	OS-Morb	Liver cirrhosis	Cirrhosis	liver_cirrhosis	K70, K74	both	first in-patient ICD-10 diagnosis after baseline; baseline cases of any member disease excluded	0.09
lung	OS-Morb	COPD	COPD	copd	J41, J42, J43, J44	both	first in-patient ICD-10 diagnosis after baseline; baseline cases of any member disease excluded	1.65
lung	OS-Morb	Lung cancer	Lung ca.	lung_cancer	C33, C34	both	first in-patient ICD-10 diagnosis after baseline; baseline cases of any member disease excluded	1.65
pancreas	OS-Morb	Type 2 diabetes	T2D	diabetes_t2	E11	both	first in-patient ICD-10 diagnosis after baseline; baseline cases of any member disease excluded	2.41
breast	OS-Morb	Breast cancer	Breast ca.	breast_cancer	C50	female	first in-patient ICD-10 diagnosis after baseline; baseline cases of any member disease excluded
prostate	OS-Morb	Prostate cancer	PCa	pca	C61	male	first in-patient ICD-10 diagnosis after baseline; baseline cases of any member disease excluded
prostate	OS-Morb	Benign prostatic hyperplasia	BPH	bph	N40	male	first in-patient ICD-10 diagnosis after baseline; baseline cases of any member disease excluded
heart	OS-Mort	underlying cause of death (UKB field 40001)			I21, I22, I25, I42, I44, I45, I46, I47, I48, I49, I50	both	3-character code blocks; one organ per death; other causes censored at death
artery	OS-Mort	underlying cause of death (UKB field 40001)			I10, I11, I13, I60, I61, I63, I64, I67, I69, I70, I71, I74	both	3-character code blocks; one organ per death; other causes censored at death
lung	OS-Mort	underlying cause of death (UKB field 40001)			J18, J43, J44, J69, J84, J96, C34	both	3-character code blocks; one organ per death; other causes censored at death
liver	OS-Mort	underlying cause of death (UKB field 40001)			K70, K72, K74, K76, C22	both	3-character code blocks; one organ per death; other causes censored at death
pancreas	OS-Mort	underlying cause of death (UKB field 40001)			E10, E11, E14, K85, K86, C25	both	3-character code blocks; one organ per death; other causes censored at death
intestine	OS-Mort	underlying cause of death (UKB field 40001)			K50, K51, K55, K63, C18, C19, C20, C26	both	3-character code blocks; one organ per death; other causes censored at death
immune	OS-Mort	underlying cause of death (UKB field 40001)			C81, C82, C83, C85, C90, C91, C92, D46, A41	both	3-character code blocks; one organ per death; other causes censored at death
brain	OS-Mort	underlying cause of death (UKB field 40001)			G10, G11, G12, G20, G30, G31, G35, G40, G93, F01, F03, C70, C71, C72	both	3-character code blocks; one organ per death; other causes censored at death
kidney	OS-Mort	underlying cause of death (UKB field 40001)			N17, N18, N19, C64	both	3-character code blocks; one organ per death; other causes censored at death
prostate	OS-Mort	underlying cause of death (UKB field 40001)			C61, N40	male	3-character code blocks; one organ per death; other causes censored at death
breast	OS-Mort	underlying cause of death (UKB field 40001)			C50	female	3-character code blocks; one organ per death; other causes censored at death
adipose	OS-Mort	underlying cause of death (UKB field 40001)			E66, E78	both	3-character code blocks; one organ per death; other causes censored at death
bone	OS-Mort	underlying cause of death (UKB field 40001)			M80, M81, M82, W00–W19	both	3-character code blocks; one organ per death; other causes censored at death
base_rate_5y_pct_multiomics is the 5-year base rate of the organ's incident composite among evaluable people in the multi-omics cohort (repeated on every member-disease row of the organ); the other columns are the mapping itself. The OS-Morb membership is the same as in the pair table (Supplementary Table 4); coronary heart disease and acute myocardial infarction belong to both heart and artery, …
