## Supplementary Table 3 for "Disease-anchored organ aging clocks enable multi-organ risk profiling from routine labs"

### Sheet: Table 3
Supplementary Table 3 | Score correlations between organ clocks in the four combinations of feature provision and training label
pool	label	organ_i	organ_j	r
shared pool	OS-Morb	adipose	artery	0.7388
shared pool	OS-Morb	adipose	bone	0.2838
shared pool	OS-Morb	adipose	brain	0.3414
shared pool	OS-Morb	adipose	heart	0.5462
shared pool	OS-Morb	adipose	immune	0.1404
shared pool	OS-Morb	adipose	intestine	0.325
shared pool	OS-Morb	adipose	kidney	0.5268
shared pool	OS-Morb	adipose	liver	0.3898
shared pool	OS-Morb	adipose	lung	0.273
shared pool	OS-Morb	adipose	pancreas	0.9332
shared pool	OS-Morb	artery	bone	0.3558
shared pool	OS-Morb	artery	brain	0.4799
shared pool	OS-Morb	artery	heart	0.8028
shared pool	OS-Morb	artery	immune	0.1992
shared pool	OS-Morb	artery	intestine	0.4868
shared pool	OS-Morb	artery	kidney	0.7001
shared pool	OS-Morb	artery	liver	0.3301
shared pool	OS-Morb	artery	lung	0.4811
shared pool	OS-Morb	artery	pancreas	0.6569
shared pool	OS-Morb	bone	brain	0.4852
shared pool	OS-Morb	bone	heart	0.2392
shared pool	OS-Morb	bone	immune	0.1532
shared pool	OS-Morb	bone	intestine	0.2265
shared pool	OS-Morb	bone	kidney	0.2321
shared pool	OS-Morb	bone	liver	0.0974
shared pool	OS-Morb	bone	lung	0.1964
shared pool	OS-Morb	bone	pancreas	0.132
shared pool	OS-Morb	brain	heart	0.4157
shared pool	OS-Morb	brain	immune	0.2149
shared pool	OS-Morb	brain	intestine	0.3367
shared pool	OS-Morb	brain	kidney	0.3904
shared pool	OS-Morb	brain	liver	0.2018
shared pool	OS-Morb	brain	lung	0.5195
shared pool	OS-Morb	brain	pancreas	0.2689
shared pool	OS-Morb	heart	immune	0.2546
shared pool	OS-Morb	heart	intestine	0.5939
shared pool	OS-Morb	heart	kidney	0.722
shared pool	OS-Morb	heart	liver	0.3523
shared pool	OS-Morb	heart	lung	0.5574
shared pool	OS-Morb	heart	pancreas	0.4989
shared pool	OS-Morb	immune	intestine	0.2003
shared pool	OS-Morb	immune	kidney	0.2571
shared pool	OS-Morb	immune	liver	0.2651
shared pool	OS-Morb	immune	lung	0.1909
shared pool	OS-Morb	immune	pancreas	0.1137
shared pool	OS-Morb	intestine	kidney	0.5267
shared pool	OS-Morb	intestine	liver	0.2031
shared pool	OS-Morb	intestine	lung	0.4053
shared pool	OS-Morb	intestine	pancreas	0.2752
shared pool	OS-Morb	kidney	liver	0.2925
shared pool	OS-Morb	kidney	lung	0.3563
shared pool	OS-Morb	kidney	pancreas	0.4878
shared pool	OS-Morb	liver	lung	0.1917
shared pool	OS-Morb	liver	pancreas	0.3855
shared pool	OS-Morb	lung	pancreas	0.2395
shared pool	AA	adipose	artery	0.9973
shared pool	AA	adipose	bone	0.9981
shared pool	AA	adipose	brain	0.9985
shared pool	AA	adipose	heart	0.9984
shared pool	AA	adipose	immune	0.9985
shared pool	AA	adipose	intestine	0.9985
shared pool	AA	adipose	kidney	0.9988
shared pool	AA	adipose	liver	0.9985
shared pool	AA	adipose	lung	0.9985
shared pool	AA	adipose	pancreas	0.9999
shared pool	AA	artery	bone	0.9956
shared pool	AA	artery	brain	0.9958
shared pool	AA	artery	heart	0.9979
shared pool	AA	artery	immune	0.9957
shared pool	AA	artery	intestine	0.9957
shared pool	AA	artery	kidney	0.9964
shared pool	AA	artery	liver	0.9957
shared pool	AA	artery	lung	0.996
shared pool	AA	artery	pancreas	0.9973
shared pool	AA	bone	brain	0.999
shared pool	AA	bone	heart	0.9977
shared pool	AA	bone	immune	0.9991
shared pool	AA	bone	intestine	0.9992
shared pool	AA	bone	kidney	0.9991
shared pool	AA	bone	liver	0.9992
shared pool	AA	bone	lung	0.999
shared pool	AA	bone	pancreas	0.9982
shared pool	AA	brain	heart	0.9981
shared pool	AA	brain	immune	0.9995
shared pool	AA	brain	intestine	0.9995
shared pool	AA	brain	kidney	0.9995
shared pool	AA	brain	liver	0.9996
shared pool	AA	brain	lung	0.9994
shared pool	AA	brain	pancreas	0.9986
shared pool	AA	heart	immune	0.9981
shared pool	AA	heart	intestine	0.9981
shared pool	AA	heart	kidney	0.9986
shared pool	AA	heart	liver	0.9981
shared pool	AA	heart	lung	0.9983
shared pool	AA	heart	pancreas	0.9984
shared pool	AA	immune	intestine	0.9999
shared pool	AA	immune	kidney	0.9996
shared pool	AA	immune	liver	0.9999
shared pool	AA	immune	lung	0.9997
shared pool	AA	immune	pancreas	0.9985
shared pool	AA	intestine	kidney	0.9996
shared pool	AA	intestine	liver	0.9999
shared pool	AA	intestine	lung	0.9997
shared pool	AA	intestine	pancreas	0.9986
shared pool	AA	kidney	liver	0.9996
shared pool	AA	kidney	lung	0.9995
shared pool	AA	kidney	pancreas	0.9989
shared pool	AA	liver	lung	0.9997
shared pool	AA	liver	pancreas	0.9986
shared pool	AA	lung	pancreas	0.9986
assigned proteins	OS-Morb	adipose	artery	0.7518
assigned proteins	OS-Morb	adipose	bone	0.2514
assigned proteins	OS-Morb	adipose	brain	0.3082
assigned proteins	OS-Morb	adipose	heart	0.532
assigned proteins	OS-Morb	adipose	immune	0.126
assigned proteins	OS-Morb	adipose	intestine	0.2542
assigned proteins	OS-Morb	adipose	kidney	0.5013
assigned proteins	OS-Morb	adipose	liver	0.3125
assigned proteins	OS-Morb	adipose	lung	0.2883
assigned proteins	OS-Morb	adipose	pancreas	0.9185
assigned proteins	OS-Morb	artery	bone	0.3284
assigned proteins	OS-Morb	artery	brain	0.3647
assigned proteins	OS-Morb	artery	heart	0.6862
assigned proteins	OS-Morb	artery	immune	0.2326
assigned proteins	OS-Morb	artery	intestine	0.3882
assigned proteins	OS-Morb	artery	kidney	0.6279
assigned proteins	OS-Morb	artery	liver	0.3398
assigned proteins	OS-Morb	artery	lung	0.3882
assigned proteins	OS-Morb	artery	pancreas	0.6809
assigned proteins	OS-Morb	bone	brain	0.4533
assigned proteins	OS-Morb	bone	heart	0.1846
assigned proteins	OS-Morb	bone	immune	0.1562
assigned proteins	OS-Morb	bone	intestine	0.1149
assigned proteins	OS-Morb	bone	kidney	0.1746
assigned proteins	OS-Morb	bone	liver	0.178
assigned proteins	OS-Morb	bone	lung	0.2546
assigned proteins	OS-Morb	bone	pancreas	0.1442
assigned proteins	OS-Morb	brain	heart	0.2599
assigned proteins	OS-Morb	brain	immune	0.2201
assigned proteins	OS-Morb	brain	intestine	0.2074
assigned proteins	OS-Morb	brain	kidney	0.338
assigned proteins	OS-Morb	brain	liver	0.1652
assigned proteins	OS-Morb	brain	lung	0.39
assigned proteins	OS-Morb	brain	pancreas	0.2517
assigned proteins	OS-Morb	heart	immune	0.2014
assigned proteins	OS-Morb	heart	intestine	0.3523
assigned proteins	OS-Morb	heart	kidney	0.5807
assigned proteins	OS-Morb	heart	liver	0.321
assigned proteins	OS-Morb	heart	lung	0.407
assigned proteins	OS-Morb	heart	pancreas	0.4993
assigned proteins	OS-Morb	immune	intestine	0.1641
assigned proteins	OS-Morb	immune	kidney	0.2812
assigned proteins	OS-Morb	immune	liver	0.2121
assigned proteins	OS-Morb	immune	lung	0.1558
assigned proteins	OS-Morb	immune	pancreas	0.1032
assigned proteins	OS-Morb	intestine	kidney	0.3982
assigned proteins	OS-Morb	intestine	liver	0.1958
assigned proteins	OS-Morb	intestine	lung	0.3111
assigned proteins	OS-Morb	intestine	pancreas	0.244
assigned proteins	OS-Morb	kidney	liver	0.2553
assigned proteins	OS-Morb	kidney	lung	0.345
assigned proteins	OS-Morb	kidney	pancreas	0.4745
assigned proteins	OS-Morb	liver	lung	0.1938
assigned proteins	OS-Morb	liver	pancreas	0.2863
assigned proteins	OS-Morb	lung	pancreas	0.2549
assigned proteins	AA	adipose	artery	0.6298
assigned proteins	AA	adipose	bone	0.7741
assigned proteins	AA	adipose	brain	0.5285
assigned proteins	AA	adipose	heart	0.8182
assigned proteins	AA	adipose	immune	0.6091
assigned proteins	AA	adipose	intestine	0.6753
assigned proteins	AA	adipose	kidney	0.7715
assigned proteins	AA	adipose	liver	0.6525
assigned proteins	AA	adipose	lung	0.7943
assigned proteins	AA	adipose	pancreas	0.7446
assigned proteins	AA	artery	bone	0.6454
assigned proteins	AA	artery	brain	0.5081
assigned proteins	AA	artery	heart	0.6249
assigned proteins	AA	artery	immune	0.5216
assigned proteins	AA	artery	intestine	0.5018
assigned proteins	AA	artery	kidney	0.5829
assigned proteins	AA	artery	liver	0.5558
assigned proteins	AA	artery	lung	0.5496
assigned proteins	AA	artery	pancreas	0.5464
assigned proteins	AA	bone	brain	0.5427
assigned proteins	AA	bone	heart	0.7623
assigned proteins	AA	bone	immune	0.6039
assigned proteins	AA	bone	intestine	0.6498
assigned proteins	AA	bone	kidney	0.7395
assigned proteins	AA	bone	liver	0.6173
assigned proteins	AA	bone	lung	0.7669
assigned proteins	AA	bone	pancreas	0.7084
assigned proteins	AA	brain	heart	0.5306
assigned proteins	AA	brain	immune	0.4802
assigned proteins	AA	brain	intestine	0.4746
assigned proteins	AA	brain	kidney	0.5298
assigned proteins	AA	brain	liver	0.4824
assigned proteins	AA	brain	lung	0.496
assigned proteins	AA	brain	pancreas	0.5059
assigned proteins	AA	heart	immune	0.6252
assigned proteins	AA	heart	intestine	0.6821
assigned proteins	AA	heart	kidney	0.7961
assigned proteins	AA	heart	liver	0.653
assigned proteins	AA	heart	lung	0.8006
assigned proteins	AA	heart	pancreas	0.7624
assigned proteins	AA	immune	intestine	0.5857
assigned proteins	AA	immune	kidney	0.6293
assigned proteins	AA	immune	liver	0.5481
assigned proteins	AA	immune	lung	0.615
assigned proteins	AA	immune	pancreas	0.6054
assigned proteins	AA	intestine	kidney	0.6893
assigned proteins	AA	intestine	liver	0.5709
assigned proteins	AA	intestine	lung	0.6836
assigned proteins	AA	intestine	pancreas	0.6799
assigned proteins	AA	kidney	liver	0.6437
assigned proteins	AA	kidney	lung	0.7829
assigned proteins	AA	kidney	pancreas	0.7371
assigned proteins	AA	liver	lung	0.6408
assigned proteins	AA	liver	pancreas	0.6307
assigned proteins	AA	lung	pancreas	0.7611
Multi-omics cohort (n = 22,689). Medians of the upper triangle: shared pool, OS-Morb 0.337; shared pool, AA 0.999; assigned proteins, OS-Morb 0.286; assigned proteins, AA 0.630. The 95% intervals given with these medians in the text come from bootstrap resampling of organs.

### Sheet: Table 3b
Supplementary Table 3b | Own-organ enrichment of the top K proteins of each organ clock when features are not assigned
label	organ_clock	K	n_proteins_used	n_nonzero_proteins	own_share	expected	fold	hypergeom_P	rand_lo	rand_med	rand_hi	own_organ_proteins_in_pool	pool_proteins
AA	adipose	20	20	577	0.05	0.0213415	2.34286	0.354607	0	0	0.1	14	656
AA	adipose	50	50	577	0.02	0.0213415	0.937143	0.674223	0	0.02	0.06	14	656
AA	adipose	100	100	577	0.03	0.0213415	1.40571	0.362055	0	0.02	0.05	14	656
AA	artery	20	20	580	0.3	0.0320122	9.37143	1.46743e-05	0	0	0.1	21	656
AA	artery	50	50	580	0.2	0.0320122	6.24762	5.0314e-07	0	0.02	0.08	21	656
AA	artery	100	100	580	0.13	0.0320122	4.06095	8.30427e-07	0.01	0.03	0.07	21	656
AA	bone	20	20	591	0.05	0.027439	1.82222	0.43152	0	0	0.1	18	656
AA	bone	50	50	591	0.06	0.027439	2.18667	0.151149	0	0.02	0.08	18	656
AA	bone	100	100	591	0.06	0.027439	2.18667	0.0425711	0	0.03	0.06	18	656
AA	brain	20	20	585	0.45	0.210366	2.13913	0.012625	0.05	0.2	0.4	138	656
AA	brain	50	50	585	0.28	0.210366	1.33101	0.141471	0.1	0.2	0.32	138	656
AA	brain	100	100	585	0.26	0.210366	1.23594	0.118319	0.14	0.21	0.28025	138	656
AA	heart	20	20	587	0	0.0182927	0	1	0	0	0.1	12	656
AA	heart	50	50	587	0.02	0.0182927	1.09333	0.61702	0	0.02	0.06	12	656
AA	heart	100	100	587	0.05	0.0182927	2.73333	0.0243344	0	0.02	0.05	12	656
AA	immune	20	20	589	0	0.285061	0	1	0.1	0.3	0.5	187	656
AA	immune	50	50	589	0.1	0.285061	0.350802	0.999752	0.18	0.28	0.4	187	656
AA	immune	100	100	589	0.14	0.285061	0.491123	0.999934	0.21	0.28	0.36	187	656
AA	intestine	20	20	589	0.15	0.097561	1.5375	0.308517	0	0.1	0.25	64	656
AA	intestine	50	50	589	0.08	0.097561	0.82	0.742332	0.02	0.1	0.18	64	656
AA	intestine	100	100	589	0.07	0.097561	0.7175	0.887051	0.05	0.1	0.15	64	656
AA	kidney	20	20	585	0.05	0.0228659	2.18667	0.374712	0	0	0.1	15	656
AA	kidney	50	50	585	0.02	0.0228659	0.874667	0.699595	0	0.02	0.06	15	656
AA	kidney	100	100	585	0.03	0.0228659	1.312	0.406864	0	0.02	0.05	15	656
AA	liver	20	20	591	0.05	0.178354	0.280342	0.981559	0.05	0.15	0.35	117	656
AA	liver	50	50	591	0.08	0.178354	0.448547	0.987982	0.08	0.18	0.28	117	656
AA	liver	100	100	591	0.14	0.178354	0.784957	0.893116	0.11	0.18	0.25	117	656
AA	lung	20	20	597	0	0.0259146	0	1	0	0	0.1	17	656
AA	lung	50	50	597	0.06	0.0259146	2.31529	0.132822	0	0.02	0.08	17	656
AA	lung	100	100	597	0.05	0.0259146	1.92941	0.101452	0	0.02	0.06	17	656
AA	pancreas	20	20	579	0	0.0685976	0	1	0	0.05	0.2	45	656
AA	pancreas	50	50	579	0.06	0.0685976	0.874667	0.686251	0	0.06	0.14	45	656
AA	pancreas	100	100	579	0.07	0.0685976	1.02044	0.544244	0.03	0.07	0.12	45	656
OS-Morb	adipose	20	20	188	0.1	0.0213415	4.68571	0.0645421	0	0	0.1	14	656
OS-Morb	adipose	50	50	188	0.04	0.0213415	1.87429	0.289664	0	0.02	0.06	14	656
OS-Morb	adipose	100	100	188	0.04	0.0213415	1.87429	0.15092	0	0.02	0.05	14	656
OS-Morb	artery	20	20	217	0.2	0.0320122	6.24762	0.00270436	0	0	0.15	21	656
OS-Morb	artery	50	50	217	0.14	0.0320122	4.37333	0.000500207	0	0.02	0.08	21	656
OS-Morb	artery	100	100	217	0.11	0.0320122	3.43619	5.78298e-05	0	0.03	0.07	21	656
OS-Morb	bone	20	20	141	0.15	0.027439	5.46667	0.0147813	0	0	0.1	18	656
OS-Morb	bone	50	50	141	0.1	0.027439	3.64444	0.00844214	0	0.02	0.08	18	656
OS-Morb	bone	100	100	141	0.06	0.027439	2.18667	0.0425711	0	0.03	0.06	18	656
OS-Morb	brain	20	20	152	0.25	0.210366	1.18841	0.415764	0.05	0.2	0.4	138	656
OS-Morb	brain	50	50	152	0.18	0.210366	0.855652	0.762343	0.1	0.22	0.3205	138	656
OS-Morb	brain	100	100	152	0.23	0.210366	1.09333	0.342757	0.14	0.21	0.29	138	656
OS-Morb	heart	20	20	137	0.1	0.0182927	5.46667	0.0485525	0	0	0.1	12	656
OS-Morb	heart	50	50	137	0.08	0.0182927	4.37333	0.00938828	0	0.02	0.06	12	656
OS-Morb	heart	100	100	137	0.05	0.0182927	2.73333	0.0243344	0	0.02	0.04	12	656
OS-Morb	immune	20	20	70	0.5	0.285061	1.75401	0.0321544	0.1	0.3	0.45	187	656
OS-Morb	immune	50	50	70	0.44	0.285061	1.54353	0.010885	0.16	0.28	0.4005	187	656
OS-Morb	immune	100	70	70	0.4	0.285061	1.40321	0.0192214	0.185714	0.285714	0.385714	187	656
OS-Morb	intestine	20	13	13	0.230769	0.097561	2.36538	0.124784	0	0.0769231	0.307692	64	656
OS-Morb	intestine	50	13	13	0.230769	0.097561	2.36538	0.124784	0	0.0769231	0.230769	64	656
OS-Morb	intestine	100	13	13	0.230769	0.097561	2.36538	0.124784	0	0.0769231	0.230769	64	656
OS-Morb	kidney	20	20	121	0.2	0.0228659	8.74667	0.000695154	0	0	0.1	15	656
OS-Morb	kidney	50	50	121	0.1	0.0228659	4.37333	0.00353101	0	0.02	0.06	15	656
OS-Morb	kidney	100	100	121	0.07	0.0228659	3.06133	0.00352643	0	0.02	0.05	15	656
OS-Morb	liver	20	20	134	0.2	0.178354	1.12137	0.491038	0.05	0.15	0.35	117	656
OS-Morb	liver	50	50	134	0.28	0.178354	1.56991	0.0441456	0.08	0.18	0.28	117	656
OS-Morb	liver	100	100	134	0.23	0.178354	1.28957	0.0950415	0.11	0.18	0.25	117	656
OS-Morb	lung	20	20	169	0.35	0.0259146	13.5059	1.25652e-07	0	0	0.1	17	656
OS-Morb	lung	50	50	169	0.16	0.0259146	6.17412	9.3768e-06	0	0.02	0.08	17	656
OS-Morb	lung	100	100	169	0.08	0.0259146	3.08706	0.00165343	0	0.02	0.05	17	656
OS-Morb	pancreas	20	20	270	0.05	0.0685976	0.728889	0.763795	0	0.05	0.2	45	656
OS-Morb	pancreas	50	50	270	0.06	0.0685976	0.874667	0.686251	0.02	0.06	0.14	45	656
OS-Morb	pancreas	100	100	270	0.06	0.0685976	0.874667	0.710158	0.02	0.07	0.12	45	656
Protein pool of 656; chance expectation is the share of the organ's enriched proteins in the pool.
