## Supplementary Table 9 for "Disease-anchored organ aging clocks enable multi-organ risk profiling from routine labs"

### Sheet: Table 9
Supplementary Table 9 | Overview of all GWAS combinations
family	cohort	n	substrate	label	n_clocks	h2_median	h2_min	h2_max	loci_full	loci_equal_n	rg_mean	rg_lo	rg_hi
uage	Multi-omics	22639	913, shared	AA	11	0.1119	0.11	0.1148	9		0.998645	0.997644	0.999441
uinc	Multi-omics	22639	913, shared	OS-Morb	11				55		0.425095	0.28021	0.586799
omics	Multi-omics	22639	913, assigned (section-2 clocks, script 64)	AA	11	0.1431	0.102	0.2317	71		0.582825	0.465078	0.696548
inc	Multi-omics	22639	913, assigned (section-2 clocks, script 64)	OS-Morb	11	0.1624	0.1003	0.1971	65		0.352618	0.259992	0.470081
adeath	Multi-omics	22639	913, assigned (section-2 clocks, script 64)	OS-Mort	5	0.0896	0.0802	0.1863	18		0.27721	0.0727571	0.477114
cage	NMR+chemistry	390087	276	AA	13	0.1355	0.1301	0.1426	284	8;11;13	0.965869	0.919753	0.999514
pinc	NMR+chemistry	390087	276	OS-Morb	13	0.1454	0.105	0.186	868	32;40;39	0.579937	0.430974	0.728908
cdeath	NMR+chemistry	390087	276	OS-Mort	8				692	23;37;23	0.689925	0.513719	0.845629
scale_wholebody	NMR+chemistry	390087	276	Whole-body AA	1				224
t33sage	NMR+chemistry	390087	33	AA	13	0.1227	0.1211	0.1271	362		0.944622	0.862497	0.999265
t33sinc	NMR+chemistry	390087	33	OS-Morb	13	0.1465	0.1203	0.1791	865		0.536297	0.400697	0.675436
sage	NMR+chemistry	390087	16	AA	13	0.1179	0.1161	0.1301	323	8;17;13	0.934644	0.840565	0.999548
sinc	NMR+chemistry	390087	16	OS-Morb	13	0.146	0.1111	0.1855	811	35;41;30	0.560286	0.411089	0.705234
sdeath	NMR+chemistry	390087	16	OS-Mort	8				698	23;32;27	0.647954	0.496113	0.802453
An empty heritability cell means that univariate LDSC was not run for that combination. In the equal-sample-size column, the first number is for the same 22,639 people as the multi-omics cohort and the next two for two further draws of about 24,000 people; the 33-test and multi-omics combinations were not resampled. The 25-test tier is replaced by the 33-test tier and not listed. All clocks of th…
