## Supplementary Table 11 for "Disease-anchored organ aging clocks enable multi-organ risk profiling from routine labs"

### Sheet: Table 11
Supplementary Table 11 | Cellular origin of the assigned panel proteins (Tabula Sapiens 2.0)
tissue	organ	n	no	weak	expr	hosts
Blood	immune	223	67	52	104	neutrophil(23); platelet(14); regulatory T cell(14)
Fat	adipose	15	5	6	4	fibroblast(1); endothelial cell(1); myofibroblast cell(1)
Vasculature	artery	22	1	3	18	smooth muscle cell(13); fibroblast(5)
Heart	heart	23	3	6	14	ventricular cardiac muscle cell(6); fibroblast of cardiac tissue(3); regular atrial cardiac myocyte(2)
Bone_Marrow	bone	18	9	8	1	monocyte(1)
Neural	brain	217	72	84	61	retinal bipolar neuron(31); eye photoreceptor cell(18); neuron(10)
Small_Intestine	intestine	80	6	19	55	enterocyte of epithelium proper of (16); small intestine goblet cell(10); enteroendocrine cell of small intes(9)
Kidney	kidney	26	13	7	6	kidney epithelial cell(6)
Liver	liver	131	13	38	80	hepatocyte(62); intrahepatic cholangiocyte(11); endothelial cell(4)
Lung	lung	21	2	4	15	pulmonary alveolar type 2 cell(5); respiratory tract goblet cell(3); macrophage(3)
Muscle	muscle	42	5	13	24	fast muscle cell(13); slow muscle cell(10); natural killer cell(1)
Pancreas	pancreas	49	5	10	34	pancreatic acinar cell(27); pancreatic ductal cell(2); pancreatic A cell(2)
Prostate	prostate	10	2	2	6	luminal cell of prostate epithelium(3); basal cell of prostate epithelium(3)
Mammary	breast	18	3	5	10	luminal epithelial cell of mammary (6); progenitor cell of mammary luminal (2); mast cell(1)
Single-cell expression of each protein of the assigned panels (HPA tissue enrichment) in the matching tissue of Tabula Sapiens 2.0 (CELLxGENE collection e5f58829): raw counts normalized to counts per 10,000 (CP10k) and averaged by cell type; ≥ 1 counts as expressed, 0.1 to 1 as weakly expressed and < 0.1 as not expressed; 'main host cell types' are the three cell types expressing the most protein…
