## Supplementary Table 12 for "Disease-anchored organ aging clocks enable multi-organ risk profiling from routine labs"

### Sheet: Table 12
Supplementary Table 12 | Sources of the 30 disease GWAS (FinnGen R10 endpoints)
short_name	display_name	source	release	endpoint	n_used_in_munge	added	n_cases	n_controls
T2D	Type 2 diabetes	FinnGen	R10	T2D	412181	2026-03-21	65085	335112
CKD	Chronic kidney disease	FinnGen	R10	N14_CHRONKIDNEYDIS	412181	2026-03-21	10039	396706
heart_failure	Heart failure	FinnGen	R10	I9_HEARTFAIL	412181	2026-03-21	29672	382509
CHD	Coronary heart disease	FinnGen	R10	I9_CHD	412181	2026-03-21	46959	365222
alzheimers	Alzheimer's disease	FinnGen	R10	G6_AD_WIDE	412181	2026-03-21	15617	396564
parkinsons	Parkinson's disease	FinnGen	R10	G6_PARKINSON	412181	2026-03-21	4681	407500
COPD	COPD	FinnGen	R10	J10_COPD	412181	2026-03-21	20066	338303
stroke	Stroke	FinnGen	R10	I9_STR	412181	2026-03-21	27497	371723
hypertension	Hypertension	FinnGen	R10	I9_HYPTENS	412181	2026-03-21	122996	289117
depression	Depression	FinnGen	R10	F5_DEPRESSIO	412181	2026-03-21	47696	359290
obesity	Obesity	FinnGen	R10	E4_OBESITY	412181	2026-03-21	23971	388084
osteoporosis	Osteoporosis	FinnGen	R10	M13_OSTEOPOROSIS	412181	2026-03-21	8017	391037
prostate_cancer	Prostate cancer	FinnGen	R10	C3_PROSTATE_EXALLC	412181	2026-03-21	15199	131266
BPH	Benign prostatic hyperplasia	FinnGen	R10	N14_PROSTHYPERPLA	412181	2026-03-21	32956	130139
breast_cancer	Breast cancer	FinnGen	R10	C3_BREAST_EXALLC	412181	2026-03-21	18786	182927
lung_cancer	Lung cancer	FinnGen	R10	C3_BRONCHUS_LUNG_EXALLC	412181	2026-03-21	6340	314193
colon_cancer	Colon cancer	FinnGen	R10	C3_COLON_EXALLC	412181	2026-03-21	4143	314193
bladder_cancer	Bladder cancer	FinnGen	R10	C3_BLADDER_EXALLC	412181	2026-03-21	2193	314193
melanoma	Melanoma	FinnGen	R10	C3_MELANOMA_SKIN_EXALLC	412181	2026-03-21	3194	314193
liver_cancer	Liver cancer (hepatocellular)	FinnGen	R10	C3_HEPATOCELLU_CARC_EXALLC	412181	2026-03-21	500	314193
kidney_cancer	Kidney cancer	FinnGen	R10	C3_KIDNEY_NOTRENALPELVIS_EXALLC	412181	2026-03-21	2372	314193
anxiety	Anxiety	FinnGen	R10	F5_ANXIETY	412181	2026-03-21	18903	368054
acute_mi	Acute myocardial infarction	FinnGen	R10	I9_MI_STRICT	412181	2026-04-09	26060	343079
atrial_fib	Atrial fibrillation	FinnGen	R10	I9_AF	412181	2026-04-09	50743	210652
gout	Gout	FinnGen	R10	M13_GOUT	412181	2026-04-09	9568	262844
hip_fracture	Hip fracture	FinnGen	R10	ST19_FRACT_FEMUR	412181	2026-04-09	9489	394217
osteoarthritis	Osteoarthritis	FinnGen	R10	M13_ARTHROSIS	412181	2026-04-09	80598	262844
liver_cirrhosis	Liver cirrhosis	FinnGen	R10	CIRRHOSIS_BROAD	412181	2026-04-09	4380	407801
pancreatic_cancer	Pancreatic cancer	FinnGen	R10	C3_PANCREAS_EXALLC	412181	2026-04-09	1626	314193
lymphoma	Non-follicular lymphoma (ICD-10 C83)	FinnGen	R10	CD2_NONFOLLICULAR_LYMPHOMA_EXALLC	412181	2026-04-09	2811	324650
